# Maternal Profiles Account for Birth Weight Differences Across Ethnicities: Results from Three Canadian Birth Cohorts

**DOI:** 10.1101/2025.06.02.25328798

**Authors:** Wei Q. Deng, Marie Pigeyre, Sandi M. Azab, Amel Lamri, Russell J de Souza, Natalie Williams, Kyla Belisario, Nathan Cawte, Dipika Desai, Katherine M. Morrison, Stephanie A. Atkinson, Koon K. Teo, Theo J. Moraes, Padmaja Subbarao, Stuart E. Turvey, Piush Mandhane, Elinor Simons, Guillaume Pare, Sonia S. Anand

## Abstract

**Background:** Marked differences in birth weight (BW) between South Asian and White European-origin populations are well-documented and pose public health concerns.

**Methods:** We analyzed fetal BW, the fat mass (FM), and fat-free mass (FFM) components in South Asian (*n*=938) and White European (*n*=3,044 and 804) newborns from three Canadian birth cohorts, examining the contribution of 16 maternal factors to observed BW differences using epidemiological and Mendelian randomization analyses.

**Findings:** South Asian newborns had on average, a significantly lower BW (3.3±0.4kg) than White Europeans (3.5±0.5kg), even after accounting for birth length (*p*<0.001). FFM was the primary driver of this difference, contributing to 0.22kg lower BW (*p*<2.2E-16), while FM had a significant but weaker counteracting effect of 0.01kg higher BW in South Asians (*p*=0.006). Five maternal factors demonstrated a direct maternal genetic influence: pre-pregnancy weight primarily increased BW via FFM, it also had a non-negligible increasing effect on FM. On the other hand, maternal glucose and gestational diabetes mellitus (GDM) causally increased BW through FM accumulation. Maternal height had a minimal effect only on FFM. After adjusting for these 5 maternal predictors, roughly 50% of the ethnic difference in BW (0.1kg; 95% CI: 0.067–0.13kg) was accounted for.

**Interpretation:** Different maternal factors influence specific components of BW. Targeting body fat reduction and maternal glucose regulation in South Asian mothers may help reduce the intergenerational transmission of increased FM and its associated adverse health outcomes.

**Funding:** This study was funded by the Canadian Institutes of Health Research DOHaD Team Grant: MWG-146332.

**Research in Context:** *Evidence before this study:* Ethnic difference in birth weight between South Asian (and other non-White European populations) and White European-origin populations are well-documented in cohort studies such as in Born in Bradford and nation-wide estimates, but not well understood. Previous studies have looked at different body compositions, maternal environment, or genetics, but no study has integrated all of these to determine the causal drivers of differences in BW, and their impact on body composition, between South Asians and White Europeans.

*Added value of this study:* The present study adds evidence that difference in birth weight is not a unitary concept but rather the balance of both fat and lean mass. Importantly, these components are strongly driven by a set of maternal factors, and accounting for these factors, we were able to level the difference in birth weight by up to 50%.

*Implications of all the available evidence:* Together with other emerging research on the causal determinants of birth weight, these findings suggest a potential set of maternal intrauterine factors that can be targeted to optimize early-life and long-term cardiometabolic health—particularly in high-risk populations such as South Asians. These results also emphasize the need to go beyond birth weight alone and consider neonatal body composition and its maternal drivers when evaluating and addressing health disparities.
