## Supplementary material for "Maternal Profiles Account for Birth Weight Differences Across Ethnicities: Results from Three Canadian Birth Cohorts": Table 1

### Sheet: Table2
	Difference in distribution (CHILD as reference)		Effect Category	Potential causal	Association with BW			Association with FFM			Association with FM
	FAMILY	START			Effect	S.E	Q-value	Effect	S.E	Q-value	Effect	S.E	Q-value
Maternal height	-	-	Homogeneous (FM)	YES	0.0902511	0.00621274	1.31202e-46	0.0773402	0.00553833	4.10612e-43	0.00915496	0.00221321	8.06003e-05
Pre-pregnancy BMI (kg/m2)	+	-	Homogeneous (BW, FFM)	YES	0.0666796	0.00699008	5.75916e-21	0.0352491	0.00555052	6.8638e-10	0.0280286	0.0021142	3.27506e-39
Pre-pregnancy weight (kg)	+	-	Homogeneous (BW, FFM)	YES	0.0944391	0.00684749	2.28511e-42	0.0602942	0.00548321	3.19044e-27	0.0298359	0.00211001	3.43712e-44
Gestational weight gain (kg)	N.D	-	Homogeneous (FFM)	YES	0.0549694	0.00695957	9.04003e-15	0.0418367	0.00563946	4.73585e-13	0.00988919	0.00219434	1.756e-05
Mother's Age (years)	N.D	-	Homogeneous	NO	0.0111273	0.00620588	0.106137	0.00936334	0.0057388	0.155142	0.00360855	0.00222894	0.153393
Parity	+	+	Homogeneous (BW, FFM)	YES	0.068831	0.00612405	1.39195e-28	0.0494763	0.00556214	3.11028e-18	0.0155255	0.00217839	3.28126e-12
Gestational Diabetes Mellitus	+	+	Homogeneous (FM)	YES	0.02544	0.00616262	7.31514e-05	0.00646168	0.00591303	0.365983	0.016293	0.00227283	3.03097e-12
Maternal glucose AUC			Homogeneous (FM)	YES	0.0385444	0.00623763	1.71662e-09	0.0167873	0.00608267	0.0154201	-0.00183871	0.00212628	0.476523
Pre-eclampsia	-	-	Homogeneous	YES	-0.0163753	0.00614965	0.0123986	-0.0121658	0.00544685	0.0505627	-0.000120133	0.00239957	0.960071
Smoking History	+	-	Homogeneous	NO	-0.00630325	0.00622673	0.383262	-0.00573709	0.00612114	0.429078	-0.00435748	0.00251935	0.133921
Smoking Exposure (hr/week)	-	-	Homogeneous (FFM)	NO	-0.00118878	0.00633215	0.851083	-0.0107781	0.00668039	0.155142	-0.00806736	0.00224623	0.00065754
Years of Education	+	-	Heterogeneous	NO	-0.0219343	0.006204	0.000723525	-0.0127764	0.00583094	0.0505627	0.000990104	0.00237026	0.721229
Social Disadvantage Index	+	+	Heterogeneous	NO	0.00449015	0.00659309	0.536593	0.00254037	0.00611259	0.762197	-0.00333236	0.00234917	0.208049
Plant Based Diet	+	+	Homogeneous (FM)	NO	-0.010148	0.00640989	0.151176	-0.00222679	0.00608846	0.762197	-0.00131564	0.00239921	0.666791
Health Conscious Diet	-	-	Homogeneous (BW, FFM)	NO	-0.0043029	0.00642522	0.536593	-0.00149793	0.00619847	0.809043	0.00583513	0.00230124	0.0199538
Western Diet	+	-	Homogeneous (BW)	YES	0.0291795	0.00640123	1.17804e-05	0.0157256	0.00590785	0.0177646	0.0174783	0.00231522	2.33358e-13

### Sheet: Table 3
Outcome	Maternal Trait	PGS	Pooled Estimate	Pooled Std Error	Pooled CI Lower	Pooled CI Upper	P Value
Birthweight	BMI	BMI	0.118339	0.0462329	0.0277239	0.208954	0.0104786
Birthweight	BMI	Fat mass	0.085529	0.0379601	0.0111286	0.159929	0.0242509
Birthweight	GDM	T2D	0.255669	0.105443	0.0490049	0.462332	0.0153203
Birthweight	Glucose AUC	T2D	0.188297	0.0864792	0.0188006	0.357793	0.0294534
Birthweight	Weight	Fat free mass	0.130803	0.037165	0.0579604	0.203645	0.000432352
Birthweight	Weight	Fat mass	0.085529	0.0379601	0.0111286	0.159929	0.0242509
Fat Free Mass	BMI	BMI	0.0746813	0.0368095	0.0025361	0.146827	0.0424723
Fat Free Mass	BMI	Fat mass	0.0646802	0.0303581	0.0051794	0.124181	0.0331243
Fat Free Mass	Height	Height	0.0398672	0.0183941	0.00381553	0.0759189	0.0302046
Fat Free Mass	Weight	Fat free mass	0.103362	0.029733	0.0450866	0.161638	0.000508293
Fat Free Mass	Weight	Fat mass	0.0646802	0.0303581	0.0051794	0.124181	0.0331243
Fat Mass	BMI	BMI	0.0357064	0.0137646	0.0087282	0.0626846	0.00948481
Fat Mass	GDM	T2D	0.0844559	0.0295977	0.0264453	0.142466	0.00432466
Fat Mass	Glucose AUC	T2D	0.0581084	0.0218927	0.0151994	0.101017	0.00794886
Fat Mass	Weight	Fat free mass	0.0384783	0.0111529	0.0166189	0.0603377	0.000560468
