## Supplementary Table for "Maternal Profiles Account for Birth Weight Differences Across Ethnicities: Results from Three Canadian Birth Cohorts"

### Sheet: Suppl1-QC-probes
		CHILD Children	CHILD mothers	FAMILY children	FAMILY mothers	START children		START mothers	Total Sample Size of Dyads
Sample QC Step	Description	# Samples
Initial Sample Count	Total number of samples	3263	3263	1645	1645	1012		1012	5920
Final Phenotypic Sample Count	Total number of samples with non-missing data (gestational age>=37, newborn sex, birth weight)	3044	3044	803	803	938		938	4785
Initial Genotyped Sample Count	Total number of samples profiled	5229		1358		1506
Cryptic Relatedness	Individuals that were relatives or unexpectedly related
Sex mismatch	Genetic sex mismatching reported sex
Sample Ancestry	Samples identified as non-European in European cohorts or non-SA in SA cohort
Final Genetic Sample Count	Total number of prcoessed children samples after genetic QC	1593	1829	531	348	612		838	2380
Final sample summary
Final Consolidated Sample Count	Total number of mother-child dyads after merging with genetic data	1451		267		533			2251

### Sheet: Suppl2-SampleSummary
	CHILD	FAMILY	START	Anova P-value
	(N=3044)	(N=803)	(N=938)
1-year Length (cm)	76.2 (± 3.5)	75.9 (± 3.3)	76.2 (± 3.5)
Missing	316 (10.4%)	90 (11.2%)	226 (24.1%)	0.187
1-year Weight (kg)	9.8 (± 1.3)	10.1 (± 1.3)	10.1 (± 1.4)
Missing	317 (10.4%)	84 (10.5%)	98 (10.4%)	<0.001
2-year Height (cm)	86.7 (± 4.8)	88.1 (± 3.5)	87.1 (± 4.1)
Missing	1670 (54.9%)	126 (15.7%)	308 (32.8%)	<0.001
2-year Weight (kg)	12.6 (± 1.8)	12.8 (± 1.5)	12.7 (± 1.9)
Missing	1252 (41.1%)	119 (14.8%)	111 (11.8%)	0.194
3-year Height (cm)	96.1 (± 4.0)	96.0 (± 3.9)	96.8 (± 4.6)
Missing	527 (17.3%)	169 (21.0%)	274 (29.2%)	<0.001
3-year Weight (kg)	15.1 (± 1.9)	15.0 (± 1.8)	15.2 (± 2.7)
Missing	506 (16.6%)	163 (20.3%)	91 (9.7%)	0.385
3-year sum of skinfold thickness (mm)	16.1 (± 3.5)	18.7 (± 4.5)	20.2 (± 5.0)
Missing	830 (27.3%)	180 (22.4%)	327 (34.9%)	<0.001
5-year Height (cm)	110.7 (± 4.9)	111.2 (± 5.2)	111.4 (± 6.9)
Missing	533 (17.5%)	226 (28.1%)	478 (51.0%)	0.0303
5-year Weight (kg)	19.6 (± 3.0)	19.7 (± 2.9)	19.5 (± 4.1)
Missing	534 (17.5%)	226 (28.1%)	263 (28.0%)	0.863
5-year sum of skinfold thickness (mm)	16.4 (± 4.6)	18.7 (± 6.0)	18.2 (± 6.3)
Missing	769 (25.3%)	234 (29.1%)	577 (61.5%)	<0.001

### Sheet: Suppl3-PRS
Target Sample	PRS	Source of score	Target Trait	# SNPs in the score	CHILD				FAMILY				START
					# SNPs in CHILD	Genetic subsample*			# SNPs in FAMILY	Genetic subsample*			# SNPs in START	Genetic subsample*
						N	adjR2 (or AUC)	P-value		N	adjR2 (or AUC)	P-value		N	adjR2 (or AUC)	P-value
Children	PGS002105	Prive et al., 2022	Birth weight	827714	717406	1593	0.0211932	2.16018e-09	823247	531	0.0813853	2.04112e-11	607395	612	0.036574	1.20681e-06
Maternal	PGS002105	Prive et al., 2022	Birth weight	827714	717451	1794	0.0128922	7.06789e-07	823230	348	0.0505968	1.51179e-05	770433	825	0.0151503	0.000253475
Maternal	PGS002026	Prive et al., 2022	T2D	830783	721169	1829	AUC: 0.62 (95% CI: 0.54 - 0.69)	0.199147	826216	348	AUC: 0.63 (95% CI: 0.56 - 0.71)	0.000741484	774287	835	AUC: 0.62 (95% CI: 0.58 - 0.66)	1.31383e-05
Maternal	PGS004593	Nurkkala J et al. (2022)	Preeclampsia	1102059	921718	1829	AUC: 0.58 (95% CI: 0.51 - 0.64)	0.788152	1091172	348	AUC: 0.64 (95% CI: NA - NA)	0.998963	1002540	827	AUC: 0.75 (95% CI: 0.56 - 0.95)	0.708939
Maternal	PGS002161	Prive et al., 2022	BMI	990022	848399	1273	0.0738567	3.97542e-23	983915	339	0.153913	4.86052e-14	917076	836	0.0786489	8.99223e-17
Maternal	PGS001350	Chen J et al. (2021)	Fasting blood glucose	1023373	874830	1829	0.0020594	0.0295189	1020198	314	0.00437384	0.128392	940628	806	0.0145934	0.000309802
Maternal	PGS001950	Prive et al., 2022	Fat Free Mass	128827	106560	1268	0.12407	7.2973e-39	128377	339	0.192899	1.13589e-17	115425	836	0.128623	1.10935e-26
Maternal	PGS001951	Prive et al., 2022	Fat Mass	107776	89398	1268	0.0597278	8.43491e-19	107430	339	0.125737	1.17725e-11	97093	836	0.0819566	2.59047e-17
Maternal	PGS001929	Prive et al., 2022	Height	156514	128948	1728	0.202145	4.04062e-90	155845	346	0.36343	4.38578e-36	139629	836	0.204773	1.91913e-44
Maternal	PGS002231	Prive et al., 2022	Education	950845	816544	1798	0.0201965	2.97147e-10	944965	347	0.0849342	4.24865e-08	882223	838	0.0110489	0.00133264
Maternal	PGS001127	Tanigawa Y et al.(2022)	Ever smoked	12310	9375	1811	0.0102493	8.98851e-06	11447	336	0.0204757	0.00605785	10080	836	-0.00118003	0.851402
*maximum genetic sample size, i.e. without restricting to mother and child pairs nor complete gestational/birth weight

### Sheet: Suppl4-univariate-predictor
	Variable	Effect_CHILD	SE_CHILD	Qval_CHILD	N_CHILD	AdjR2_CHILD (%)	Effect_FAMILY	SE_FAMILY	Qval_FAMILY	N_FAMILY	AdjR2_FAMILY (%)	Effect_START	SE_START	Qval_START	N_START	AdjR2_START (%)	Effect_Meta	SE_Meta	Pval_Meta	Meta-Q-value	Heteogeneity P-value	Variable
Birth weight	Maternal height	0.0962839	0.00786403	2.14253e-32	2756	3.80375	0.108116	0.0159081	3.37585e-10	797	4.49765	0.0611931	0.013146	1.48445e-05	936	1.99528	0.0902511	0.00621274	8.20015e-48	1.31202e-46	0.0344667	Maternal height
	Pre-pregnancy BMI (kg/m2)	0.0650153	0.0095138	3.53956e-11	1928	0.00140813	0.0785516	0.0165798	1.37277e-05	772	2.59238	0.0623888	0.0131532	1.48445e-05	936	2.06876	0.0666796	0.00699008	1.43979e-21	5.75916e-21	0.722618	Pre-pregnancy BMI (kg/m2)
	Pre-pregnancy weight (kg)	0.0951324	0.00928659	4.00612e-23	1966	2.49849	0.107002	0.0161976	5.86962e-10	778	4.65094	0.0849931	0.0129965	1.6217e-09	938	3.69806	0.0944391	0.00684749	2.85639e-43	2.28511e-42	0.566821	Pre-pregnancy weight (kg)
	Gestational weight gain (kg)	0.0691945	0.00931475	6.49568e-13	1985	0.763603	0.0240163	0.0168637	0.225195	752	-0.716502	0.0451362	0.0133581	0.00202171	926	0.898831	0.0549694	0.00695957	2.82501e-15	9.04003e-15	0.0440885	Gestational weight gain (kg)
	Mother's Age (years)	0.00470338	0.00775153	0.580322	2954	-0.0926251	0.0349176	0.0162573	0.0569404	803	0.374414	0.0141781	0.0134365	0.424156	938	0.0104916	0.0111273	0.00620588	0.0729695	0.106137	0.236955	Mother's Age (years)
	Parity	0.075906	0.00758183	1.65244e-22	3037	2.6443	0.0645851	0.0161554	0.000223589	803	1.53088	0.0491833	0.0135628	0.00097076	919	1.33272	0.068831	0.00612405	2.6099e-29	1.39195e-28	0.218884	Parity
	Gestational Diabetes Mellitus	0.00911011	0.00767673	0.271274	3039	0.193136	0.0714068	0.0161971	4.73038e-05	803	1.87585	0.0437946	0.0134222	0.00261297	934	1.21896	0.02544	0.00616262	3.65757e-05	7.31514e-05	0.000728538	Gestational Diabetes Mellitus
	Maternal glucose AUC	0.0255392	0.00772777	0.00192254	3044	0.271262	0.0608023	0.0165229	0.000669383	714	4.8563	0.0642827	0.0137445	1.48445e-05	874	2.47288	0.0385444	0.00623763	6.43733e-10	1.71662e-09	0.0169616	Maternal glucose AUC
	Pre-eclampsia	-0.0241377	0.00766243	0.0029294	3044	0.244038	-0.0127786	0.0162871	0.494779	803	-0.0400368	0.00466011	0.013315	0.830201	937	-0.0801326	-0.0163753	0.00614965	0.00774915	0.0123986	0.167724	Pre-eclampsia
	Smoking History	-0.00143662	0.00776916	0.85331	2937	-0.107145	-0.0159419	0.0167809	0.421431	765	-0.135865	-0.0144817	0.0132765	0.424156	936	-0.0557919	-0.00630325	0.00622673	0.3114	0.383262	0.576441	Smoking History
	Smoking Exposure (hr/week)	0.0107147	0.00794507	0.236765	2813	-0.344547	-0.0442652	0.0163062	0.0154978	792	1.02003	-0.00616625	0.0136879	0.830201	888	-0.220841	-0.00118878	0.00633215	0.851083	0.851083	0.00929954	Smoking Exposure (hr/week)
	Years of Education	-0.033978	0.00776917	2.89364e-05	2913	0.495216	0.0195404	0.0163129	0.308444	798	0.158717	-0.0142123	0.0132969	0.424156	938	0.0131706	-0.0219343	0.006204	0.000406983	0.000723525	0.0100296	Years of Education
	Social Disadvantage Index	0.0157893	0.00830575	0.0835112	2546	-0.00439618	-0.03109	0.0165706	0.0976059	774	-0.143686	-0.00253876	0.0143336	0.859459	809	-0.152855	0.00449015	0.00659309	0.495847	0.536593	0.0350567	Social Disadvantage Index
	Plant Based Diet	-0.0174631	0.00802173	0.0473071	2770	0.160843	-0.0369524	0.0170498	0.0569404	728	0.651389	0.0282762	0.0136611	0.0775139	893	0.097932	-0.010148	0.00640989	0.113382	0.151176	0.00367167	Plant Based Diet
	Health Conscious Diet	-0.00948283	0.00802368	0.271274	2770	0.0602958	0.0074727	0.017099	0.706371	728	0.137257	0.00332274	0.0137757	0.859459	893	-0.31268	-0.0043029	0.00642522	0.503056	0.536593	0.549506	Health Conscious Diet
	Western Diet	0.0446205	0.00798178	6.63542e-08	2770	0.949869	-0.00463551	0.0171012	0.786419	728	0.123764	0.00521598	0.0137505	0.830201	893	-0.304314	0.0291795	0.00640123	5.15394e-06	1.17804e-05	0.00477323	Western Diet
Fat Free Mass	Maternal height	0.0820782	0.00721967	1.22447e-27	1583	5.76659	0.100848	0.0133116	1.79904e-12	708	5.9363	0.0485793	0.0113422	0.000164967	823	1.87136	0.0773402	0.00553833	2.56633e-44	4.10612e-43	0.00680789	Maternal height
	Pre-pregnancy BMI (kg/m2)	0.0259157	0.00721974	0.00109235	1583	0.573467	0.0567389	0.0138318	0.000244732	687	2.30467	0.0435417	0.0111475	0.000528956	823	1.56635	0.0352491	0.00555052	2.14494e-10	6.8638e-10	0.0983501	Pre-pregnancy BMI (kg/m2)
	Pre-pregnancy weight (kg)	0.0527785	0.00712156	1.62564e-12	1583	2.53498	0.0848916	0.0135724	5.59093e-09	693	4.64053	0.062101	0.0111011	4.83416e-07	825	2.99542	0.0602942	0.00548321	3.98805e-28	3.19044e-27	0.109443	Pre-pregnancy weight (kg)
	Gestational weight gain (kg)	0.0499329	0.00740405	8.75803e-11	1510	2.4446	0.0214003	0.0141068	0.172983	670	-0.836912	0.0363338	0.011059	0.00283204	813	0.944569	0.0418367	0.00563946	1.18396e-13	4.73585e-13	0.170163	Gestational weight gain (kg)
	Mother's Age (years)	0.00503156	0.0075631	0.67463	1548	-0.153475	0.021835	0.0136842	0.161478	714	0.173283	0.0105738	0.0115153	0.574025	825	-0.0160831	0.00936334	0.0057388	0.102767	0.155142	0.557183	Mother's Age (years)
	Parity	0.0526065	0.00715361	1.64437e-12	1579	2.42769	0.0473197	0.0137206	0.00238532	714	1.20523	0.0428216	0.0115699	0.000733735	808	1.50597	0.0494763	0.00556214	5.83178e-19	3.11028e-18	0.760712	Parity
	Gestational Diabetes Mellitus	-0.018338	0.00796942	0.0382558	1583	0.208223	0.0447323	0.0138329	0.00409034	714	1.04835	0.0314258	0.0114484	0.0141351	821	1.14732	0.00646168	0.00591303	0.274487	0.365983	1.5944e-05	Gestational Diabetes Mellitus
	Maternal glucose AUC	-0.00239309	0.0081696	0.769617	1583	-0.0444687	0.0340507	0.014546	0.0521249	637	2.54071	0.0449058	0.0116892	0.000528956	776	2.14599	0.0167873	0.00608267	0.00578252	0.0154201	0.00174055	Maternal glucose AUC
	Pre-eclampsia	-0.0200315	0.00700933	0.00864262	1583	0.346858	-0.010153	0.0130554	0.537866	714	-0.0444171	0.00764493	0.0115584	0.685538	824	-0.0603338	-0.0121658	0.00544685	0.0255127	0.0505627	0.121192	Pre-eclampsia
	Smoking History	-0.00343759	0.00778623	0.702844	1537	-0.106393	-0.00991442	0.0141937	0.554396	683	-0.338982	-0.00902425	0.0138267	0.685538	824	-0.0854748	-0.00573709	0.00612114	0.348626	0.429078	0.891207	Smoking History
	Smoking Exposure (hr/week)	-0.0122438	0.0102928	0.340966	1508	-0.359193	-0.0285513	0.0138106	0.069457	703	0.741576	0.00307422	0.0113771	0.839541	781	-0.334199	-0.0107781	0.00668039	0.10666	0.155142	0.206088	Smoking Exposure (hr/week)
	Years of Education	-0.0246541	0.00778668	0.00360061	1520	0.685574	0.0243779	0.0141392	0.136195	710	0.303125	-0.0115072	0.0112388	0.544339	825	0.00495578	-0.0127764	0.00583094	0.0284415	0.0505627	0.00983024	Years of Education
	Social Disadvantage Index	0.0119617	0.008082	0.222551	1362	0.264584	-0.0316489	0.0143782	0.0561135	688	0.101489	0.00573566	0.0122932	0.788861	711	0.467454	0.00254037	0.00611259	0.677706	0.762197	0.0290036	Social Disadvantage Index
	Plant Based Diet	-0.00472822	0.00824458	0.697105	1470	0.752947	-0.0318199	0.0144484	0.0561135	650	-0.0994273	0.0216626	0.0115667	0.122926	788	0.423489	-0.00222679	0.00608846	0.71456	0.762197	0.0138922	Plant Based Diet
	Health Conscious Diet	-0.00373822	0.00828559	0.702844	1470	0.746446	0.00332189	0.0144102	0.872275	650	-0.693167	-8.00162e-05	0.0122671	0.994797	788	0.0483604	-0.00149793	0.00619847	0.809043	0.809043	0.905589	Health Conscious Diet
	Western Diet	0.0248186	0.00769604	0.00343498	1470	1.27175	0.000265745	0.0145742	0.985458	650	-0.699753	0.00428872	0.0119018	0.821357	788	0.062303	0.0157256	0.00590785	0.00777202	0.0177646	0.178652	Western Diet
Fat Mass	Maternal height	0.0100245	0.00322126	0.00336317	1583	0.533847	0.00997932	0.00472587	0.0623454	708	0.516015	0.00723921	0.0039839	0.159004	823	0.348145	0.00915496	0.00221321	3.52626e-05	8.06003e-05	0.845977	Maternal height
	Pre-pregnancy BMI (kg/m2)	0.0353568	0.00298957	4.42046e-30	1583	7.89021	0.0274212	0.00470104	6.72307e-08	687	4.25979	0.0161271	0.0038754	0.000279807	823	1.93057	0.0280286	0.0021142	4.09382e-40	3.27506e-39	0.000440149	Pre-pregnancy BMI (kg/m2)
	Pre-pregnancy weight (kg)	0.0363319	0.00298	1.54707e-31	1583	8.34594	0.0299801	0.00468189	4.49852e-09	693	5.07654	0.0187175	0.00388125	2.70268e-05	825	2.4985	0.0298359	0.00211001	2.1482e-45	3.43712e-44	0.00153461	Pre-pregnancy weight (kg)
	Gestational weight gain (kg)	0.0161701	0.00319076	1.20582e-06	1510	1.74988	-0.00128681	0.00486512	0.791479	670	-0.633785	0.0077352	0.00385738	0.120703	813	0.485231	0.00988919	0.00219434	6.58502e-06	1.756e-05	0.00880999	Gestational weight gain (kg)
	Mother's Age (years)	0.0011641	0.00326506	0.769591	1548	-0.140201	0.00602017	0.00470799	0.322265	714	0.0864704	0.00554072	0.00400442	0.295222	825	0.10532	0.00360855	0.00222894	0.105458	0.153393	0.589868	Mother's Age (years)
	Parity	0.0212392	0.00307706	3.93881e-11	1579	2.73312	0.0101665	0.00474153	0.0623454	714	0.487744	0.00950446	0.004061	0.0624179	808	0.451369	0.0155255	0.00217839	1.02539e-12	3.28126e-12	0.0313721	Parity
	Gestational Diabetes Mellitus	0.0176147	0.00340611	8.38034e-07	1583	1.56577	0.0230261	0.00471241	6.77904e-06	714	3.02013	0.00960351	0.00400458	0.0624179	821	0.59308	0.016293	0.00227283	7.57743e-13	3.03097e-12	0.0828057	Gestational Diabetes Mellitus
	Maternal glucose AUC	-0.00602959	0.00301997	0.0669711	1583	0.184237	-0.00226024	0.00448989	0.756719	714	-0.101845	0.00591841	0.00401824	0.282332	824	0.138187	-0.00183871	0.00212628	0.387175	0.476523	0.0589736	Maternal glucose AUC
	Pre-eclampsia	0.00322386	0.00335976	0.415302	1537	-0.0319988	-0.00496181	0.00488502	0.45109	683	-0.236495	-0.00228212	0.00481244	0.805187	824	-0.0910422	-0.000120133	0.00239957	0.960071	0.960071	0.337092	Pre-eclampsia
	Smoking History	-0.00245376	0.0044485	0.664354	1508	-0.0291889	-0.0110282	0.00475029	0.0547792	703	0.768704	-0.00117715	0.00399351	0.805187	781	0.102763	-0.00435748	0.00251935	0.0837005	0.133921	0.247916	Smoking History
	Smoking Exposure (hr/week)	-0.0166043	0.00332205	1.47635e-06	1520	1.72573	0.00257343	0.00486611	0.756719	710	0.00572119	-0.00310686	0.0039118	0.621516	825	-0.0425869	-0.00806736	0.00224623	0.00032877	0.00065754	0.00150836	Smoking Exposure (hr/week)
	Years of Education	0.00826866	0.0035166	0.0301584	1362	0.28247	-0.0105513	0.00493061	0.0623454	688	0.409053	-0.00104266	0.00422586	0.805187	711	-0.357547	0.000990104	0.00237026	0.676152	0.721229	0.00675628	Years of Education
	Social Disadvantage Index	-0.00539902	0.00356119	0.172956	1470	0.277325	-0.0125078	0.00496147	0.0382153	650	0.404345	0.0053456	0.00402484	0.295222	788	-0.188086	-0.00333236	0.00234917	0.156037	0.208049	0.0149536	Social Disadvantage Index
	Plant Based Diet	-0.000860318	0.00358148	0.810199	1470	0.128481	-0.00157941	0.00495391	0.791479	650	-0.529545	-0.00176549	0.00426336	0.805187	788	-0.380937	-0.00131564	0.00239921	0.583442	0.666791	0.985047	Plant Based Diet
	Health Conscious Diet	0.0121727	0.00332309	0.000516139	1470	1.00928	-0.00208303	0.00500979	0.774515	650	-0.518806	0.00141264	0.00413687	0.805187	788	-0.387596	0.00583513	0.00230124	0.011224	0.0199538	0.0262768	Health Conscious Diet
	Western Diet	0.0193716	0.00348136	1.23419e-07	1583	1.81752	0.0170644	0.00473218	0.00134154	637	3.80514	0.0151594	0.00410327	0.00125814	776	1.80333	0.0174783	0.00231522	4.37546e-14	2.33358e-13	0.732423	Western Diet

### Sheet: Suppl5-Causal-Effects
Outcome	Maternal Trait	Maternal and Fetal PGS	Pooled Estimate	Pooled Std Error	Pooled CI Lower	Pooled CI Upper	P Value	Heteorgeneity P-value	I2
Birthweight	BMI	BMI	0.118339	0.0462329	0.0277239	0.208954	0.0104786	0.237278	30.4842
Birthweight	BMI	Fat mass	0.085529	0.0379601	0.0111286	0.159929	0.0242509	0.104295	55.7627
Birthweight	GDM	T2D	0.255669	0.105443	0.0490049	0.462332	0.0153203	0.827555	0
Birthweight	Glucose AUC	T2D	0.188297	0.0864792	0.0188006	0.357793	0.0294534	0.910295	0
Birthweight	Height	Height	0.0372459	0.0215674	-0.00502545	0.0795172	0.0841762	0.723842	0
Birthweight	Weight	Fat free mass	0.130803	0.037165	0.0579604	0.203645	0.000432352	0.668002	0
Birthweight	Weight	Fat mass	0.085529	0.0379601	0.0111286	0.159929	0.0242509	0.104295	55.7627
Fat Free Mass	BMI	BMI	0.0746813	0.0368095	0.0025361	0.146827	0.0424723	0.436796	0
Fat Free Mass	BMI	Fat mass	0.0646802	0.0303581	0.0051794	0.124181	0.0331243	0.119465	52.9353
Fat Free Mass	GDM	T2D	0.1097	0.0803117	-0.0477085	0.267108	0.171963	0.965947	0
Fat Free Mass	Glucose AUC	T2D	0.0832545	0.0645289	-0.0432198	0.209729	0.196985	0.912338	0
Fat Free Mass	Height	Height	0.0398672	0.0183941	0.00381553	0.0759189	0.0302046	0.950052	0
Fat Free Mass	Weight	Fat free mass	0.103362	0.029733	0.0450866	0.161638	0.000508293	0.706785	0
Fat Free Mass	Weight	Fat mass	0.0646802	0.0303581	0.0051794	0.124181	0.0331243	0.119465	52.9353
Fat Mass	BMI	BMI	0.0357064	0.0137646	0.0087282	0.0626846	0.00948481	0.0882072	58.815
Fat Mass	BMI	Fat mass	0.020801	0.0117231	-0.00217586	0.0437778	0.0760038	0.0523116	66.1079
Fat Mass	GDM	T2D	0.0844559	0.0295977	0.0264453	0.142466	0.00432466	0.740525	0
Fat Mass	Glucose AUC	T2D	0.0581084	0.0218927	0.0151994	0.101017	0.00794886	0.927859	0
Fat Mass	Height	Height	-0.000104123	0.00720141	-0.0142186	0.0140104	0.988464	0.344531	6.15355
Fat Mass	Weight	Fat free mass	0.0384783	0.0111529	0.0166189	0.0603377	0.000560468	0.600408	0
Fat Mass	Weight	Fat mass	0.020801	0.0117231	-0.00217586	0.0437778	0.0760038	0.0523116	66.1079

### Sheet: Suppl6-Causal-Effects-IVW
Outcome	Maternal Trait	Maternal and Fetal PGS	Pooled Estimate	Pooled Std Error	Pooled CI Lower	Pooled CI Upper	P Value	Heteorgeneity P-value	I2
Birthweight	BMI	BMI	0.115906	0.0470237	0.0237411	0.208071	0.0137075	0.307278	15.2545
Birthweight	BMI	Fat mass	0.0966719	0.0390932	0.0200506	0.173293	0.0134038	0.0779612	60.8081
Birthweight	GDM	T2D	0.25155	0.115463	0.0252457	0.477854	0.0293606	0.823566	0
Birthweight	Glucose AUC	T2D	0.200395	0.0930936	0.0179347	0.382855	0.0313489	0.898312	0
Birthweight	Height	Height	0.0384425	0.022822	-0.00628785	0.0831728	0.0920953	0.726281	0
Birthweight	Weight	Fat free mass	0.138747	0.0396848	0.0609662	0.216528	0.000471886	0.674143	0
Birthweight	Weight	Fat mass	0.138747	0.0396848	0.0609662	0.216528	0.000471886	0.674143	0
Fat Free Mass	BMI	BMI	0.0703319	0.0347101	0.00230125	0.138363	0.0427378	0.424857	0
Fat Free Mass	BMI	Fat mass	0.0691325	0.0296243	0.0110699	0.127195	0.0196145	0.0913339	58.2155
Fat Free Mass	GDM	T2D	0.112594	0.0834539	-0.0509723	0.276161	0.177279	0.98531	0
Fat Free Mass	Glucose AUC	T2D	0.0916838	0.0688392	-0.0432386	0.226606	0.182908	0.93357	0
Fat Free Mass	Height	Height	0.0412483	0.0189362	0.00413412	0.0783625	0.029385	0.947402	0
Fat Free Mass	Weight	Fat free mass	0.108696	0.0297276	0.0504305	0.166961	0.000255801	0.690964	0
Fat Free Mass	Weight	Fat mass	0.108696	0.0297276	0.0504305	0.166961	0.000255801	0.690964	0
Fat Mass	BMI	BMI	0.0358837	0.0131215	0.0101661	0.0616013	0.00624317	0.0935276	57.797
Fat Mass	BMI	Fat mass	0.0236422	0.0113468	0.00140298	0.0458815	0.0371957	0.0300739	71.462
Fat Mass	GDM	T2D	0.0852935	0.0330301	0.0205557	0.150031	0.00981449	0.717819	0
Fat Mass	Glucose AUC	T2D	0.0622154	0.0243176	0.0145538	0.109877	0.010514	0.879347	0
Fat Mass	Height	Height	0.000661188	0.00772269	-0.014475	0.0157974	0.931771	0.383501	0
Fat Mass	Weight	Fat free mass	0.0392908	0.011343	0.017059	0.0615227	0.000532432	0.603365	0
Fat Mass	Weight	Fat mass	0.0236422	0.0113468	0.00140298	0.0458815	0.0371957	0.0300739	71.462
